# Whole Genome Sequence Association Analysis of Fasting Glucose and Fasting Insulin Levels in Diverse Cohorts from the NHLBI TOPMed Program

**DOI:** 10.1101/2020.12.31.20234310

**Authors:** Daniel DiCorpo, Sheila M Gaynor, Emily M Russell, Kenneth E Westerman, Laura M Raffield, Timothy D Majarian, Peitao Wu, Chloé Sarnowski, Heather M Highland, Anne Jackson, NHLBI Trans-Omics for Precision Medicine (TOPMed) Consortium, Natalie R Hasbani, Paul S de Vries, Jennifer A Brody, Bertha Hidalgo, Xiuqing Guo, James A Perry, Jeffrey R O’Connell, Samantha Lent, May E Montasser, Brian E Cade, Deepti Jain, Heming Wang, Ricardo D’Oliveira Albanus, Arushi Varshney, Lisa R Yanek, Leslie Lange, Nicholette D Palmer, Marcio Almeida, Juan M Peralta, Stella Aslibekyan, Abigail S Baldridge, Alain G Bertoni, Lawrence F Bielak, Chung-Shiuan Chen, Yii-Der Ida Chen, Won Jung Choi, Mark O Goodarzi, James S Floyd, Marguerite R Irvin, Rita R Kalyani, Tanika N Kelly, Seonwook Lee, Ching-Ti Liu, Douglas Loesch, JoAnn E Manson, James S Pankow, Laura J Rasmussen-Torvik, Alexander P Reiner, Elizabeth Selvin, Jennifer A Smith, Daniel E Weeks, Huichun Xu, Jie Yao, Wei Zhao, Stephen Parker, Alvaro Alonso, Donna K Arnett, John Blangero, Eric Boerwinkle, Adolfo Correa, L. Adrienne Cupples, Joanne E Curran, Ravindranath Duggirala, Jiang He, Susan R Heckbert, Sharon LR Kardia, Ryan W Kim, Charles Kooperberg, Simin Liu, Rasika A Mathias, Stephen T McGarvey, Braxton D Mitchell, Alanna C Morrison, Patricia A Peyser, Bruce M Psaty, Susan Redline, Alan R Shuldiner, Kent D Taylor, Ramachandran S Vasan, Karine A Viaud-Martinez, Jose C Florez, James G Wilson, Robert Sladek, Stephen S Rich, Jerome I Rotter, Xihong Lin, Josée Dupuis, James B Meigs, Jennifer Wessel, Alisa K Manning

**Author notes:** These authors contributed equally to this work (Daniel DiCorpo, Sheila M Gaynor). Corresponding Author: Alisa K. Manning.

## Abstract

The genetic determinants of fasting glucose (FG) and fasting insulin (FI) have been studied mostly through genome and exome arrays, resulting in over 100 associated variants. We extended this work with a high-coverage whole genome sequencing (WGS) analysis from fifteen cohorts in the NHLBI Trans-Omics for Precision Medicine (TOPMed) program. More than 23,000 non-diabetic individuals from five self-reported race/ethnicities (African, Asian, European, Hispanic and Samoan) were included for each trait. We analyzed 60M variants in race/ethnicity-specific and pooled single variant and rare variant aggregate tests. Twenty-two variants across sixteen gene regions were found significantly associated with FG or FI, eight of which were rare (Minor Allele Frequency, MAF<0.05). Functional annotation from resources including the Diabetes Epigenome Atlas were compiled for each signal (chromatin states, annotation principal components, and others) to elucidate variant-to-function hypotheses. Near the *G6PC2* locus we identified a distinct FG signal at rare variant rs2232326 (MAF=0.01) after conditioning on known common variants. Functional annotations show rs2232326 to be disruptive and likely damaging while being weakly transcribed in islets. A pair of FG-associated variants were identified near the *SLC30A8* locus. These variants, one of which was rare (MAF=0.001) and Asian race/ethnicity-specific, were shown to be in islet-specific active enhancer regions. Other associated regions include rare variants near *ROBO1* and *PTPRT*, and common variants near *MTNR1B, GCK, GCKR, FOXA2, APOB, TCF7L2*, and *ADCY5*. We provide a catalog of nucleotide-resolution genomic variation spanning intergenic and intronic regions down to a minor allele count of 20, creating a foundation for future sequencing-based investigation of glycemic traits.
