## Supplementary material for "Whole Genome Sequence Association Analysis of Fasting Glucose and Fasting Insulin Levels in Diverse Cohorts from the NHLBI TOPMed Program": Ethics Statements

### Sheet: parentstudy_ethics
TOPMed Studies:
Parent Study short name	Parent Study Long Name	TOPMed Accession #	Ethics statement
Amish	Genetics of Cardiometabolic Health in the Amish	phs000956	All study protocols were approved by the institutional review board at the University of Maryland Baltimore. Informed consent was obtained from each study participant.
ARIC	Atherosclerosis Risk in Communities Study VTE cohort	phs001211	All subjects provided informed consent and the study was approved by the Institutional Review Board (IRB) of the Johns Hopkins University School of Medicine.
CFS	Cleveland Family Study - WGS Collaboration	phs000954	Cleveland Family Study was approved by the Institutional Review Board (IRB) of Case Western Reserve University and Mass General Brigham (formerly Partners HealthCare). Written informed consent was obtained from all participants.
CHS	Cardiovascular Health Study	phs001368	All CHS participants provided informed consent, and the study was approved by the Institutional Review Board [or ethics review committee] of University Washington.
FHS	Framingham Heart Study	phs000974	The Framingham Heart Study was approved by the Institutional Review Board of the Boston University Medical Center. All study participants provided written informed consent.
GeneSTAR	Genetic Studies of Atherosclerosis Risk	phs001218	All participants provided written informed consent and the study was approved by the Johns Hopkins Medicine Institutional Review Board.
GENOA	Genetic Epidemiology Network of Arteriopathy	phs001345	Written informed consent was obtained from all subjects and approval was granted by participating institutional reviewboards (University of Michigan, University of Mississippi Medical Center, and Mayo Clinic).
GenSalt	Genetic Epidemiology Network of Salt Sensitivity	phs001217	All subjects provided informed consent and the GenSalt study was approved by the Institutional Review Board (IRB) of all participating institutes in the US and China.
GOLDN	Genetics of Lipid Lowering Drugs and Diet Network	phs001359	All GOLDN participants provided informed consent, and the study was approved by the Institutional Review Board of the University of Kentucky.
HyperGEN	Hypertension Genetic Epidemiology Network	phs001293	All HyperGEN participants provided informed consent, and the study was approved by the Institutional Review Board of the University of Kentucky.
JHS	Jackson Heart Study	phs000964	The JHS study was approved by Jackson State University, Tougaloo College, and the University of Mississippi Medical Center IRBs, and all participants provided written informed consent.
MESA	Multi-Ethnic Study of Atherosclerosis	phs001416	All MESA participants provided written informed consent, and the study was approved by the Institutional Review Boards at The Lundquist Institute (formerly Los Angeles BioMedical Research Institute) at Harbor-UCLA Medical Center, University of Washington, Wake Forest School of Medicine, Northwestern University, University of Minnesota, Columbia University, and Johns Hopkins University.
SAFS	Whole Genome Sequencing to Identify Causal Genetic Variants Influencing CVD Risk - San Antonio Family Studies	phs001215	All SAFS participants provided informed consent, and the study was approved by Institutional Review Board at the University of Texas Rio Grande Valley.
Samoan	Samoan Adiposity Study	phs000972	All Samoan study participants provided written informed consent, and the study was approved by the Institutional Review Board at Brown University, and the Health Research Committee of the Samoa Ministry of Health.
WHI	Women's Health Initiative	phs001237	All WHI participants provided informed consent and the study was approved by the Institutional Review Board (IRB) of the Fred Hutchinson Cancer Research Center.
Studies used for replication:
Study	Application Information		Ethics statement
METSIM: The Metabolic Syndrome in Men study	N/A: Summary statistics were provided by co-authors and investigators of METSIM.		The METSIM study was approved by the Ethics Committee of the University of Eastern Finland and Kuopio University Hospital in Kuopio, Finland, and written informed consent was obtained from all participants.
UKBB: UK Biobank	This research has been conducted using the UK Biobank Resource under Application Number 42614.		UK Biobank received ethical approval from the North West Multi-centre Research Ethics Committee (MREC) and informed consent has been obtained from participants.
